# Autograft Selection in Anterior Cruciate Ligament Reconstruction: A Meta-Analysis of Patellar Tendon versus Hamstring Tendon Outcomes in Randomized Controlled Trials

**DOI:** 10.64898/2026.09.02.26361916

**Authors:** Saad Akram, Maarij Nadeem

**Affiliations:** Shahida Islam Medical College Lodhran

## Abstract

**Introduction:** The optimal autograft choice for anterior cruciate ligament (ACL) reconstruction remains a subject of debate in orthopedic surgery. This meta-analysis evaluates long-term structural outcomes and donor-site complications by pooling data exclusively from high-quality randomized controlled trials (RCTs) directly comparing patellar tendon (PT) and hamstring tendon (HT) autografts.

**Methods:** A systematic literature search was conducted to identify randomized clinical trials comparing primary PT and HT autografts. Revision surgeries and allografts were excluded. The primary endpoints analyzed were graft failure, objective rotational stability, and post-operative anterior knee pain (AKP).

**Results:** Data were pooled from 5 core RCTs encompassing 713 patients. A random-effects meta-analysis showed that the trend toward lower structural graft failure with PT autografts did not reach statistical significance [RR = 1.55, 95% CI: 0.82 to 2.93, $p = 0.174$]. However, PT autografts demonstrated statistically superior objective knee rotational stability [RR = 0.89, 95% CI: 0.84 to 0.95, $p < 0.001$]. Conversely, HT autografts were associated with a significant reduction in donor-site morbidity, demonstrating a 63% relative reduction in chronic post-operative anterior knee pain [RR = 0.37, 95% CI: 0.28 to 0.49, $p < 0.001$].

**Conclusions:** Patellar tendon autografts provide superior objective rotational stability, though the observed reduction in structural graft failure rates was not statistically significant. Hamstring tendon autografts significantly reduce post-operative donor-site morbidity and chronic kneeling pain. Graft selection should be tailored to patient-specific athletic demands and occupational requirements.

Clinical consensus regarding the optimal autograft selection for primary anterior cruciate ligament (ACL) reconstruction remains divided. While bone-patellar tendon-bone (PT) autografts have historically been associated with excellent mechanical stability, quadrupled hamstring tendon (HT) autografts are widely utilized to mitigate donor-site morbidity. However, individual randomized controlled trials often present variable data regarding the precise magnitude of differences in rotational laxity and long-term anterior knee pain.

This meta-analysis pools recent high-quality prospective randomized controlled trials to provide a precise, consolidated quantitative matrix of clinical outcomes. It confirms that while the PT configuration offers statistically superior objective rotational joint stability (p < 0.001), the HT configuration yields a profound 63% relative risk reduction (p < 0.001) in chronic post-operative anterior knee pain and kneeling distress. This defines a clear trade-off matrix to guide patient-specific graft selection based on occupational and physical demands.
