## Supplementary material for "Autograft Selection in Anterior Cruciate Ligament Reconstruction: A Meta-Analysis of Patellar Tendon versus Hamstring Tendon Outcomes in Randomized Controlled Trials": supplimental data 1: ACL meta review.xlsx

### Sheet: Sheet1
AUTHOR& YEAR		TOTAL PATIENTS		STABILITY OUTCOME			COMPLICATION OUTCOME
Goldblatt 2005 120		673		pattelar tendon was tighter			Hamstring tendon had less pain
Herrington 2005		894		No difference			Pattelar had more pain
Hardy 2017		2500		N/A, Focused strictly on			PT: upto 46%anterior knee pain
				complications			HT:39.7-88%saphenous nerve numbness

### Sheet: Sheet2
Author		Study Design		Total N PT/HT		Graft failures-PT [n]		Graft failures-HT[n]		Normal pivot shift-PT[n]			Normal pivot shift HT[n]			Anterior knee pain-PT[n]			Anterior knee pain-HT[n]
Corry et al.		RCT		50/50[100 total]		1		2		46			41			22			9
Bynonn et al.		RCT		111/110[221 total]		5		7		98			84			44			15
Ejerhed et al.		RCT		34/34[68 total]		2		3		30			25			16			5
Sajovic et al.		RCT		64/60[124 total]		3		4		59			50			29			11
Mohtadi et al.		RCT		100/100[200 total]		4		7		88			81			38			14
Pooled RR						1.55				0.89						0.37
95% Cl						[0.82, 2.93]				[0.84, 0.95]						[0.28, 0.49]
Heterogeneity ($I^2$)						0				0						0
p-value						0.174				< 0.001						< 0.001
